# *PathCrisp*: An Innovative Molecular Diagnostic Tool for Early Detection of NDM-Resistant Infections

**DOI:** 10.1101/2024.07.09.24310126

**Authors:** Shrigouri Patil, Annes Siji, Dhrithi Mallur, Nazneen Gheewalla, Shraddha Karve, Maithili Kavathekar, Bansidhar Tarai, Mandar Naik, B. S. Kruthika, Vandana Hegde, Jayaprada Rangineni, Vaijayanti Gupta, Vijay Chandru, Bulagonda Eswarappa Pradeep, Reety Arora

**Author notes:** Corresponding author’s email addresses.

## Abstract

**Objective:** The rapid and early detection of infections and antibiotic resistance markers is a critical challenge in healthcare. Currently, most commercial diagnostic tools for analyzing antimicrobial resistance patterns of pathogens require elaborate culture-based testing. Our study aims to develop a rapid, accurate molecular detection system that can be used directly from culture, thereby introducing molecular testing in conjunction with culture tests to reduce turnaround time (TAT) and guide therapy.

**Methods:** *PathCrisp* assay, a combination of Loop-mediated Isothermal Amplification (LAMP) and CRISPR-based detection, maintained at a single temperature, was designed and tested on clinical isolates. The specificity and sensitivity of the assay was analyzed, post which the assay was compared with the Polymerase Chain Reaction (PCR) method to detect the New Delhi metallo-beta-lactamase (NDM) gene in carbapenem-resistant Enterobacteriaceae (CRE) clinical samples.

**Results:** Our *PathCrisp* assay demonstrated the ability to detect as few as 700 copies of the NDM gene from clinical isolates. Our assay demonstrated 100% concordance with the PCR-Sanger sequencing method, more commonly used. Additionally, the lack of the need for a kit-based DNA purification step, rather a crude extraction via heating, enables the direct use of culture samples.

**Conclusions:** The PathCrisp assay is precise, specific and rapid, providing results in approximately 2 hours, and operates at a constant temperature, reducing the need for complex equipment handling. In the near future, we hope that this assay can be further optimized and designed as a point-of-care test kit, facilitating its use in various healthcare settings and aiding clinicians in the choice of antibiotics for therapy.

**Plain language summary:** Resistance to Carbapenem, a last-line antibiotic for treatment, is a global threat. Timely diagnosis is critical for a clinician to decide upon the treatment. However, present available methods to detect resistance are either expensive or have longer turnaround time. Here, in this study, we aim to tackle both limitations by developing a rapid, instrument-light, point-of-care assay called *PathCrisp*. Our *PathCrisp* assay is a combination of isothermal amplification (a single temperature) and the CRISPR/Cas system used for diagnosis. This provides results within 2 hours and operates at a constant temperature. Our study validated the assay using Carbapenem-resistant Enterobacteriaceae clinical samples to detect the NDM gene, compared to the PCR and sequencing technique previously used. Furthermore, the *PathCrisp* assay can detect as few as 700 copies of target DNA when tested upon serial dilution, works on crude samples (does not require pure isolated DNA), and can detect NDM-positive samples directly from the culture.
