## Supplementary Figures for "*PathCrisp*: An Innovative Molecular Diagnostic Tool for Early Detection of NDM-Resistant Infections": Table S1_ Details Sequences used to study PathCrisp guide and primer conservation.xlsx

### Sheet: Details of 101 clinical samples
Details of 101 clinical samples used to check PathCrisp guide and primer sequences conservation
Organism	nomenclature as in figure	Resistance gene (as detected by ResFinder)	Specimen	AST
				Doripenem	Ertapenem	Imipenem	Meropenem
Acinetobacter baumannii	AB_1	blaNDM-1	Sputum	-	-	Resistant	Resistant
Acinetobacter baumannii	AB_2	blaNDM-1	Blood	-	-	Resistant	Resistant
Acinetobacter baumannii	AB_3	blaNDM-1	Blood	-	-	Resistant	Resistant
Acinetobacter baumannii	AB_4	blaNDM-1	ETT	Resistant	-	Resistant	Resistant
Acinetobacter baumannii	AB_5	blaNDM-1	Blood	-	-	-	Resistant
Acinetobacter baumannii	AB_6	blaNDM-1	Blood	-	-	-	Resistant
Acinetobacter baumannii	AB_7	blaNDM-1	Blood	-	-	-	Resistant
Acinetobacter baumannii	AB_8	blaNDM-1	Blood	-	-	-	Resistant
Acinetobacter baumannii	AB_9	blaNDM-1	Blood	-	-	-	Resistant
Acinetobacter baumannii	AB_10	blaNDM-1	Sputum	Resistant	-	-	Resistant
Acinetobacter baumannii	AB_11	blaNDM-1	Sputum	-	-	Resistant	Resistant
Acinetobacter baumannii	AB_12	blaNDM-1	Blood	-	-	Resistant	Resistant
Acinetobacter baumannii	AB_13	blaNDM-1	Blood	-	-	Resistant	Resistant
Acinetobacter baumannii	AB_14	blaNDM-1	ETT	-	-	Resistant	Resistant
Acinetobacter baumannii	AB_15	blaNDM-1	ETT	Resistant	-	Resistant	Resistant
Acinetobacter baumannii	AB_16	blaNDM-1	ETT	Resistant	-	Resistant	Resistant
Acinetobacter baumannii	AB_17	blaNDM-1	Blood	Resistant	-	Resistant	Resistant
Acinetobacter baumannii	AB_18	blaNDM-1	Blood	Resistant	-	Resistant	Resistant
Escherichia coli	EC_19	blaNDM-5	Blood	-	Resistant	Resistant	Resistant
Escherichia coli	EC_20	blaNDM-5	Blood	-	Resistant	Resistant	Resistant
Escherichia coli	EC_21	blaNDM-5	Blood	-	Resistant	Resistant	Resistant
Escherichia coli	EC_22	blaNDM-5	Blood	-	Resistant	Resistant	Resistant
Escherichia coli	EC_23	blaNDM-5	Blood	-	Resistant	Resistant	Resistant
Escherichia coli	EC_24	blaNDM-5	Blood	-	Resistant	Resistant	Resistant
Escherichia coli	EC_25	blaNDM-5	Blood	-	Resistant	Resistant	Resistant
Escherichia coli	EC_26	blaNDM-5	Blood	-	Resistant	Resistant	Resistant
Escherichia coli	EC_27	blaNDM-5	Blood	-	Resistant	Resistant	Resistant
Escherichia coli	EC_28	blaNDM-5	Blood	-	Resistant	Resistant	Resistant
Escherichia coli	EC_29	blaNDM-5	Blood	-	Resistant	Resistant	Resistant
Escherichia coli	EC_30	blaNDM-5	Sputum	-	Resistant	Resistant	Resistant
Escherichia coli	EC_31	blaNDM-5	Blood	-	Resistant	Resistant	Resistant
Escherichia coli	EC_32	blaNDM-5	Blood	-	Resistant	Resistant	Resistant
Escherichia coli	EC_33	blaNDM-5	Urine	Resistant	Resistant	Resistant	Resistant
Escherichia coli	EC_34	blaNDM-5	Blood	-	Resistant	Resistant	Resistant
Escherichia coli	EC_35	blaNDM-5	Blood	Resistant	Resistant	Resistant	Resistant
Escherichia coli	EC_36	blaNDM-5	Blood	Resistant	Resistant	Resistant	Resistant
Escherichia coli	EC_37	blaNDM-5	Blood	Resistant	Resistant	Resistant	Resistant
Escherichia coli	EC_38	blaNDM-5	Blood	Resistant	Resistant	Resistant	Resistant
Escherichia coli	EC_39	blaNDM-5	Blood	Resistant	Resistant	Resistant	Resistant
Escherichia coli	EC_40	blaNDM-5	Blood	Resistant	Resistant	Resistant	Resistant
Escherichia coli	EC_41	blaNDM-5	Blood	Resistant	Resistant	Resistant	Resistant
Escherichia coli	EC_42	blaNDM-5	Blood	Resistant	Resistant	Resistant	Resistant
Escherichia coli	EC_43	blaNDM-5	Blood	Resistant	Resistant	Resistant	Resistant
Escherichia coli	EC_44	blaNDM-5	Blood	Resistant	Resistant	Resistant	Resistant
Escherichia coli	EC_45	blaNDM-5	Blood	-	Resistant	Resistant	Resistant
Escherichia coli	EC_46	blaNDM-5	Blood	-	Resistant	Resistant	Resistant
Escherichia coli	EC_47	blaNDM-5	Urine	-	Resistant	Resistant	Resistant
Escherichia coli	EC_48	blaNDM-5	Urine	-	Resistant	Resistant	Resistant
Escherichia coli	EC_49	blaNDM-5	Urine	-	Resistant	Resistant	Resistant
Escherichia coli	EC_50	blaNDM-5	Urine	-	Resistant	Resistant	Resistant
Escherichia coli	EC_51	blaNDM-1	Urine	-	Resistant	Resistant	Resistant
Escherichia coli	EC_52	blaNDM-5	Urine	-	Resistant	Resistant	Resistant
Escherichia coli	EC_53	blaNDM-5	Urine	-	Resistant	Resistant	Resistant
Escherichia coli	EC_54	blaNDM-5	Urine	-	Resistant	Resistant	Resistant
Klebsiella pneumoniae	KP_55	blaNDM-5	Blood	-	Resistant	Resistant	Resistant
Klebsiella pneumoniae	KP_56	blaNDM-5	Blood	-	Resistant	Resistant	Resistant
Klebsiella pneumoniae	KP_57	blaNDM-1	Urine	Resistant	Resistant	Resistant	Resistant
Klebsiella pneumoniae	KP_58	blaNDM-5	Blood	-	Resistant	Resistant	Resistant
Klebsiella pneumoniae	KP_59	blaNDM-1	Blood	-	Resistant	Resistant	Resistant
Klebsiella pneumoniae	KP_60	blaNDM-1	Blood	-	Resistant	Resistant	Resistant
Klebsiella pneumoniae	KP_61	blaNDM-5	Blood	-	Resistant	Resistant	Resistant
Klebsiella pneumoniae	KP_62	blaNDM-5	Blood	-	Resistant	Resistant	Resistant
Klebsiella pneumoniae	KP_63	blaNDM-1	Blood	-	Resistant	Resistant	Resistant
Klebsiella pneumoniae	KP_64	blaNDM-1	Blood	-	Resistant	Resistant	Resistant
Klebsiella pneumoniae	KP_65	blaNDM-1	Blood	-	Resistant	Resistant	Resistant
Klebsiella pneumoniae	KP_66	blaNDM-5	Blood	-	Resistant	Resistant	Resistant
Klebsiella pneumoniae	KP_67	blaNDM-5	Blood	-	Resistant	Resistant	Resistant
Klebsiella pneumoniae	KP_68	blaNDM-5	Blood	-	Resistant	Resistant	Resistant
Klebsiella pneumoniae	KP_69	blaNDM-1	Blood	-	Resistant	Resistant	Resistant
Klebsiella pneumoniae	KP_70	blaNDM-5	Blood	-	Resistant	Resistant	Resistant
Klebsiella pneumoniae	KP_71	blaNDM-5	Blood	-	Resistant	Resistant	Resistant
Klebsiella pneumoniae	KP_72	blaNDM-5	Blood	-	Resistant	Resistant	Resistant
Klebsiella pneumoniae	KP_73	blaNDM-5	Blood	-	Resistant	Resistant	Resistant
Klebsiella pneumoniae	KP_74	blaNDM-5	Blood	-	Resistant	Resistant	Resistant
Klebsiella pneumoniae	KP_75	blaNDM-5	Blood	-	Resistant	Resistant	Resistant
Klebsiella pneumoniae	KP_76	blaNDM-5	Blood	-	Resistant	Resistant	Resistant
Klebsiella pneumoniae	KP_77	blaNDM-1	Blood	-	Resistant	Resistant	Resistant
Klebsiella pneumoniae	KP_78	blaNDM-5	Pus	-	Resistant	Resistant	Resistant
Klebsiella pneumoniae	KP_79	blaNDM-5	Urine	-	Resistant	Resistant	Resistant
Klebsiella pneumoniae	KP_80	blaNDM-5	Urine	Resistant	Resistant	Resistant	Resistant
Klebsiella pneumoniae	KP_81	blaNDM-5	Blood	Resistant	Resistant	Resistant	Resistant
Klebsiella pneumoniae	KP_82	blaNDM-5	Blood	Resistant	Resistant	Resistant	Resistant
Klebsiella pneumoniae	KP_83	blaNDM-5	Blood	Resistant	Resistant	Resistant	Resistant
Klebsiella pneumoniae	KP_84	blaNDM-5	Blood	Resistant	Resistant	Resistant	Resistant
Klebsiella pneumoniae	KP_85	blaNDM-1	Blood	Resistant	Resistant	Resistant	Resistant
Klebsiella pneumoniae	KP_86	blaNDM-5	Blood	Resistant	Resistant	Resistant	Resistant
Klebsiella pneumoniae	KP_87	blaNDM-1	Blood	Resistant	Resistant	Resistant	Resistant
Klebsiella pneumoniae	KP_88	blaNDM-5	Blood	-	Resistant	Resistant	Resistant
Klebsiella pneumoniae	KP_89	blaNDM-5	Blood	-	Resistant	Resistant	Resistant
Klebsiella pneumoniae	KP_90	blaNDM-5	Blood	Resistant	Resistant	Resistant	Resistant
Klebsiella pneumoniae	KP_91	blaNDM-5	Blood	Resistant	Resistant	Resistant	Resistant
Klebsiella pneumoniae	KP_92	blaNDM-5	Urine	-	Resistant	Resistant	Resistant
Klebsiella pneumoniae	KP_93	blaNDM-5	Urine	-	Resistant	Resistant	Resistant
Klebsiella pneumoniae	KP_94	blaNDM-5	Urine	-	Resistant	Resistant	Resistant
Klebsiella pneumoniae	KP_95	blaNDM-5	Urine	-	Resistant	Resistant	Resistant
Klebsiella pneumoniae	KP_96	blaNDM-5	Urine	-	Resistant	Resistant	Resistant
Klebsiella pneumoniae	KP_97	blaNDM-4	Urine	-	Resistant	Resistant	Resistant
Klebsiella pneumoniae	KP_98	blaNDM-5	Urine	-	Resistant	Resistant	Resistant
Klebsiella pneumoniae	KP_99	blaNDM-5	Urine	-	Resistant	Resistant	Resistant
Klebsiella pneumoniae	KP_100	blaNDM-5	Urine	-	Resistant	Resistant	Resistant
Klebsiella pneumoniae	KP_101	blaNDM-5	Urine	-	Resistant	Resistant	Resistant

### Sheet: Details of NDM varients 
For refernce	Nomenclature as in figure	Data base	Accesion number	NDM varient	Pathogen
gb|FN396876.1|-|2407-3219|NDM-1/1-813 [Klebsiella pneumoniae]	NDM-1	gb	FN396876.1	NDM-1	Klebsiella pneumoniae
gb|JF703135.1|+|1-813|NDM-2/1-813 [Acinetobacter baumannii]	NDM-2	gb	JF703135.1	NDM-2	Acinetobacter baumannii
gb|JQ734687.1|1-813|NDM-3/1-813 [Escherichia coli]	NDM-3	gb	JQ734687.1	NDM-3	Escherichia coli
gb|JQ348841.1|1-813|NDM-4/1-813 [Escherichia coli]	NDM-4	gb	JQ348841.1	NDM-4	Escherichia coli
gb|JN104597.1|+|115-927|NDM-5/1-813 [Escherichia coli]	NDM-5	gb	JN104597.1	NDM-5	Escherichia coli
gb|JN967644.1|1-813|NDM-6/1-813 [Escherichia coli]	NDM-6	gb	JN967644.1	NDM-6	Escherichia coli
gb|JX262694.1|1-813|NDM-7/1-813 [Escherichia coli]	NDM-7	gb	JX262694.1	NDM-7	Escherichia coli
gb|AB744718.1|1-813|NDM-8/1-813 [Escherichia coli]	NDM-8	gb	AB744718.1	NDM-8	Escherichia coli
gb|KC999080.2|380-1192|NDM-9/1-813 [Klebsiella pneumoniae subsp. pneumoniae]	NDM-9	gb	KC999080.2	NDM-9	Klebsiella pneumoniae subsp. pneumoniae
gb|KF361506.1|1-813|NDM-10/1-813 [Klebsiella pneumoniae subsp. pneumoniae]	NDM-10	gb	KF361506.1	NDM-10	Klebsiella pneumoniae subsp. pneumoniae
gb|KP265939.1|1-813|NDM-11/1-813 [Escherichia coli]	NDM-11	gb	KP265939.1	NDM-11	Escherichia coli
gb|AB926431.1|511-1323|NDM-12/1-813 [Escherichia coli]	NDM-12	gb	AB926431.1	NDM-12	Escherichia coli
gb|LC012596.1|3586-4398|NDM-13/1-813 [Escherichia coli]	NDM-13	gb	LC012596.1	NDM-13	Escherichia coli
gb|KM210086.1|9068-9880|NDM-14/1-813 [Acinetobacter lwoffii]	NDM-14	gb	KM210086.1	NDM-14	Acinetobacter lwoffii
gb|KP735848.1|1-813|NDM-15/1-813 [Escherichia coli]	NDM-15	gb	KP735848.1	NDM-15	Escherichia coli
gb|KP862821.1|1-813|NDM-16a/1-813 [Klebsiella pneumoniae]	NDM-16a	gb	KP862821.1	NDM-16a	Klebsiella pneumoniae
gb|AP024206.1|9812-10624|NDM-16b/1-813 [Escherichia coli]	NDM-16b	gb	AP024206.1	NDM-16b	Escherichia coli
gb|KX812714.1|1-813|NDM-17/1-813 [Escherichia coli]	NDM-17	gb	KX812714.1	NDM-17	Escherichia coli
gb|KY503030.1|1-828|NDM-18/1-828 [Escherichia coli]	NDM-18	gb	KY503030.1	NDM-18	Escherichia coli
gb|MF370080.1|1-813|NDM-19/1-813 [Escherichia coli]	NDM-19	gb	MF370080.1	NDM-19	Escherichia coli
gb|KY654092.1|1-813|NDM-20/1-813 [Escherichia coli]	NDM-20	gb	KY654092.1	NDM-20	Escherichia coli
gb|MG183694.1|1-813|NDM-21/1-813 [Escherichia coli]	NDM-21	gb	MG183694.1	NDM-21	Escherichia coli
gb|MH243357.1|1-813|NDM-22/1-813 [Enterobacter cloacae]	NDM-22	gb	MH243357.1	NDM-22	Enterobacter cloacae
gb|MH450214.1|1-813|NDM-23/1-813 [Klebsiella pneumoniae]	NDM-23	gb	MH450214.1	NDM-23	Klebsiella pneumoniae
gb|MH450215.1|1-813|NDM-24/1-813 [Providencia stuartii]	NDM-24	gb	MH450215.1	NDM-24	Providencia stuartii
gb|MH986670.1|1-813|NDM-25/1-813 [Klebsiella pneumoniae]	NDM-25	gb	MH986670.1	NDM-25	Klebsiella pneumoniae
gb|NG_067144.1|1-813|NDM-26/1-813 [Escherichia coli]	NDM-26	gb	NG_067144.1	NDM-26	Escherichia coli
gb|MK105832.1|1-813|NDM-27/1-813 [Escherichia coli]	NDM-27	gb	MK105832.1	NDM-27	Escherichia coli
gb|MK425035.1|1-813|NDM-28/1-813 [Klebsiella pneumoniae]	NDM-28	gb	MK425035.1	NDM-28	Klebsiella pneumoniae
gb|MN624980.1|291-1103|NDM-29/1-813 [Klebsiella pneumoniae]	NDM-29	gb	MN624980.1	NDM-29	Klebsiella pneumoniae
gb|NG_071206.1|1-813|NDM-30/1-813 [Klebsiella oxytoca]	NDM-30	gb	NG_071206.1	NDM-30	Klebsiella oxytoca
gb|NG_071207.1|1-813|NDM-31/1-813 [Citrobacter werkmanii]	NDM-31	gb	NG_071207.1	NDM-31	Citrobacter werkmanii
gb|MZ004933.1|9953-10765|NDM-33/1-813 [Escherichia coli]	NDM-33	gb	MZ004933.1	NDM-33	Escherichia coli
gb|MZ254705.1|1-813|NDM-34/1-813 [Vibrio parahaemolyticus]	NDM-34	gb	MZ254705.1	NDM-34	Vibrio parahaemolyticus
gb|MZ265788.1|1-813|NDM-35/1-813 [Escherichia coli]	NDM-35	gb	MZ265788.1	NDM-35	Escherichia coli
gb|JAHAWL010000074.1|272-1084|NDM-36/1-813 [Escherichia coli]	NDM-36	gb	JAHAWL010000074.1	NDM-36	Escherichia coli
gb|CP091926.1|98949-99761|NDM-37/1-813 [Escherichia coli]	NDM-37	gb	CP091926.1	NDM-37	Escherichia coli
gb|MZ359766.1|1-813|NDM-38/1-813 [Providencia rettgeri]	NDM-38	gb	MZ359766.1	NDM-38	Providencia rettgeri
gb|MZ748325.1|1-813|NDM-39/1-813 [Klebsiella pneumoniae]	NDM-39	gb	MZ748325.1	NDM-39	Klebsiella pneumoniae
gb|MZ748326.1|1-813|NDM-40/1-813 [Acinetobacter baumannii]	NDM-40	gb	MZ748326.1	NDM-40	Acinetobacter baumannii
gb|MZ913436.1|1-813|NDM-41/1-813 [Klebsiella pneumoniae]	NDM-41	gb	MZ913436.1	NDM-41	Klebsiella pneumoniae
gb|ON205946.1|21-833|NDM-42/1-813 [Acinetobacter baumannii]	NDM-42	gb	ON205946.1	NDM-42	Acinetobacter baumannii
gb|ON954084.1|1-813|NDM-43/1-813 [Klebsiella pneumoniae]	NDM-43	gb	ON954084.1	NDM-43	Klebsiella pneumoniae
