## Supplementary Figures for "*PathCrisp*: An Innovative Molecular Diagnostic Tool for Early Detection of NDM-Resistant Infections": Table S2. Clinical samples details with VITEK data.xlsx

### Sheet: Sheet1
For reference			CRE Organisms	NANODROP ng/ul				VITEK Data
AMR S/No	CRE Sample ID	SAMPLE ID	Organism Name	CONCENTRATION	260/280 ng/ul	260/230 ng/ul	Source	Amoxicillin/Clavulanic Acid		Piperacillin/Tazobactam		Cefuroxime		Cefuroxime Axetil		Ceftriaxone		Cefoperazone/Sulbactam		Cefepime		Ertapenem		Imipenem		Meropenem		Amikacin		Gentamicin		Ciprofloxacin		Tigecycline		Fosfomycin		Trimethoprim/Sulfamethoxazole		Colistin
74	1	BA-5634	Kleb	40.98	1.66	0.77	BLOOD	>= 32	R	>= 128	R	>= 64	R	>= 64	R	>= 64	R	>= 64	R	>= 32	R	>= 8	R	>= 16	R	>= 16	R	32	R	>= 16	R	>= 4	R	4	I	>= 256	R	>= 320	R	<= 0.5	I
75	2	U-7147	Kleb	31.73	1.45	0.53	URINE	>= 32	R	>= 128	R	>= 64	R	>= 64	R	>= 64	R	>= 64	R	>= 32	R	>= 8	R	>= 16	R	8	R	16	R	<= 1	S	>= 4	R	1	S	32	S	<= 20	S	<= 0.5	I
76	3	U-7160	E.coli	50.29	1.93	1.24	URINE	>= 32	R	>= 128	R	>= 64	R	>= 64	R	>= 64	R	>= 64	R	>= 32	R	>= 8	R	>= 16	R	>= 16	R	2	S	<= 1	S	>= 4	R	<= 0.5	S	<= 16	S	>= 320	R	<= 0.5	I
77	4	U-7170	E.coli	40.92	1.93	1.05	URINE	>= 32	R	>= 128	R	>= 64	R	>= 64	R	>= 64	R	>= 64	R	>= 32	R	>= 8	R	8	R	>= 16	R	4	S	>= 16	R	>= 4	R	<= 0.5	S	<= 16	S	>= 320	R	<= 0.5	I
78	5	BF-1242	E.coli	59.08	1.92	1.46	BODY FLUIDS	>= 32	R	>= 128	R	>= 64	R	>= 64	R	>= 64	R	>= 64	R	>= 32	R	>= 8	R	>= 16	R	>= 16	R	>= 64	R	>= 16	R	>= 4	R	<= 0.5	S	<= 16	S	>= 320	R	<= 0.5	I
79	6	PB-1930	E.coli	41.44	1.94	0.63	PUS	>= 32	R	>= 128	R	>= 64	R	>= 64	R	>= 64	R	>= 64	R	>= 32	R	>= 8	R	>= 16	R	8	R	>= 64	R	>= 16	R	>= 4	R	<= 0.5	S	<= 16	S	>= 320	R	<= 0.5	I
80	7	PB-1838	E.coli	68.07	1.87	1.42	PUS	>= 32	R	>= 128	R	>= 64	R	>= 64	R	>= 64	R	>= 64	R	>= 32	R	>= 8	R	8	R	>= 16	R	>= 64	R	>= 16	R	>= 4	R	<= 0.5	S	<= 16	S	>= 320	R	<= 0.5	I
81	8	U-6322	Kleb	41.15	1.6	0.49	URINE	>= 32	R	>= 128	R	>= 64	R	>= 64	R	>= 64	R	>= 64	R	>= 32	R	>= 8	R	>= 16	R	>= 16	R	32	R	>= 16	R	>= 4	R	4	I	>= 256	R	>= 320	R	<= 0.5	I
82	9	U-6312	E.coli	85.13	2.03	1.68	URINE	>= 32	R	>= 128	R	>= 64	R	>= 64	R	>= 64	R	>= 64	R	>= 32	R	>= 8	R	8	R	8	R	>= 64	R	>= 16	R	>= 4	R	<= 0.5	S	<= 16	S	>= 320	R	<= 0.5	I
83	10	U-6571	E.coli	49.69	1.89	1.16	URINE	>= 32	R	>= 128	R	>= 64	R	>= 64	R	>= 64	R	>= 64	R	>= 32	R	>= 8	R	8	R	>= 16	R	4	S	>= 16	R	>= 4	R	<= 0.5	S	<= 16	S	>= 320	R	<= 0.5	I
84	11	PB-1729	Kleb	51.98	1.69	0.58	PUS	>= 32	R	>= 128	R	>= 64	R	>= 64	R	>= 64	R	>= 64	R	>= 32	R	>= 8	R	>= 16	R	>= 16	R	32	R	>= 16	R	>= 4	R	2	S	64	R	<= 20	S	<= 0.5	I
85	12	BF-1000	E.coli	39.83	1.88	1.09	BODY FLUIDS	>= 32	R	>= 128	R	>= 64	R	>= 64	R	>= 64	R	>= 64	R	>= 32	R	>= 8	R	8	R	>= 16	R	4	S	<= 1	S	>= 4	R	<= 0.5	S	<= 16	S	>= 320	R	<= 0.5	I
86	13	BF-1203	E.coli	56.66	1.91	1.27	BODY FLUIDS	>= 32	R	>= 128	R	>= 64	R	>= 64	R	>= 64	R	>= 64	R	>= 32	R	>= 8	R	8	R	8	R	>= 64	R	>= 16	R	>= 4	R	<= 0.5	S	<= 16	S	>= 320	R	<= 0.5	I
87	14	PB-1966	Kleb	31.34	1.64	0.56	PUS	>= 32	R	>= 128	R	>= 64	R	>= 64	R	>= 64	R	>= 64	R	>= 32	R	>= 8	R	8	R	>= 16	R	32	R	>= 16	R	>= 4	R	<= 0.5	S	<= 16	S	>= 320	R	<= 0.5	I
88	15	U-7346	Kleb	18.58	1.45	0.69	URINE	>= 32	R	>= 128	R	>= 64	R	>= 64	R	>= 64	R	>= 64	R	>= 32	R	>= 8	R	>= 16	R	>= 16	R	32	R	>= 16	R	>= 4	R	4	I	>= 256	R	>= 320	R	<= 0.5	I
89	16	PB-1967	E.coli	55.39	1.95	1.45	PUS	>= 32	R	>= 128	R	>= 64	R	>= 64	R	>= 64	R	>= 64	R	>= 32	R	>= 8	R	8	R	>= 16	R	>= 64	R	>= 16	R	>= 4	R	<= 0.5	S	<= 16	S	>= 320	R	<= 0.5	I
90	17	PB-1972	E.coli	65.86	1.87	1.6	PUS	>= 32	R	>= 128	R	>= 64	R	>= 64	R	>= 64	R	>= 64	R	>= 32	R	>= 8	R	8	R	>= 16	R	2	S	<= 1	S	>= 4	R	<= 0.5	S	<= 16	S	>= 320	R	<= 0.5	I
91	18	PB-1973	E.coli	64.32	1.97	1.49	PUS	>= 32	R	>= 128	R	>= 64	R	>= 64	R	>= 64	R	>= 64	R	>= 32	R	>= 8	R	8	R	>= 16	R	4	S	>= 16	R	>= 4	R	<= 0.5	S	<= 16	S	>= 320	R	<= 0.5	I
92	19	PB-1986	E.coli	50.92	1.95	1.2	PUS	>= 32	R	>= 128	R	>= 64	R	>= 64	R	>= 64	R	>= 64	R	>= 32	R	>= 8	R	8	R	8	R	4	S	>= 16	R	>= 4	R	<= 0.5	S	<= 16	S	<= 20	S	<= 0.5	I
93	20	U-7445	Kleb	30.22	1.79	1.92	URINE	>= 32	R	>= 128	R	>= 64	R	>= 64	R	>= 64	R	>= 64	R	>= 32	R	>= 8	R	>= 16	R	>= 16	R	32	R	>= 16	R	>= 4	R	2	S	64	S	>= 320	R	<= 0.5	I
94	21	BF-1298	E.coli	11.25	1.81	29.97	BODY FLUIDS																															>= 320	R
	22	BF-1302	No Grouth
95	23	CT-709	E.coli	32.85	1.63	0.48	CATHETER TIPS	>= 32	R	>= 128	R	>= 64	R	>= 64	R	>= 64	R	>= 64	R	>= 32	R	>= 8	R	2	I	>= 16	R	32	R	>= 16	R	>= 4	R	2	S	64	R	>= 320	R	<= 0.5	I
96	24	CT-713	Kleb	37.68	1.63	0.45	CATHETER TIPS	>= 32	R	>= 128	R	>= 64	R	>= 64	R	>= 64	R	>= 64	R	>= 32	R	>= 8	R	4	R	>= 16	R	32	R	>= 16	R	>= 4	R	2	S	64	R	>= 320	R	<= 0.5	I
97	25	PB-2029	E.coli	62.29	1.94	1.61	PUS	>= 32	R	>= 128	R	>= 64	R	>= 64	R	>= 64	R	>= 64	R	>= 32	R	>= 8	R	8	R	>= 16	R	2	S	<= 1	S	>= 4	R	<= 0.5	S	<= 16	S	>= 320	R	<= 0.5	I
98	26	PB-2039	Kleb	38.35	1.95	1.31	PUS	>= 32	R	>= 128	R	>= 64	R	>= 64	R	>= 64	R	>= 64	R	>= 32	R	>= 8	R	8	R	>= 16	R	2	S	<= 1	S	>= 4	R	<= 0.5	S	<= 16	S	>= 320	R	<= 0.5	I
99	27	U-7546	E.coli	49.1	1.84	1.27	URINE	>= 32	R	>= 128	R	>= 64	R	>= 64	R	>= 64	R	>= 64	R	>= 32	R	>= 8	R	>= 16	R	>= 16	R	2	S	<= 1	S	>= 4	R	<= 0.5	S	<= 16	S	>= 320	R	<= 0.5	I
100	28	PF-1326	Kleb	23.66	1.72	0.6	PUS FLUID	16	I	32	R	>= 64	R	>= 64	R	>= 64	R	<= 8	S	>= 32	R	<= 0.12	S	<= 0.25	S	<= 0.25	S	32	R	8	R	>= 4	R	>= 4	R	<= 16	S	>= 320	R	<= 0.5	I
101	29	U-8022	E.coli	32.68	1.79	2.45	URINE	>= 32	R	>= 128	R	>= 64	R	>= 64	R	>= 64	R	>= 64	R	>= 32	R	>= 8	R	>= 16	R	>= 16	R	4	S	>= 16	R	>= 4	R	<= 0.5	S	<= 16	S	>= 320	R	<= 0.5	I
102	30	U-8057	E.coli	24.2	1.7	3.14	URINE	>= 32	R	>= 128	R	>= 64	R	>= 64	R	>= 64	R	>= 64	R	>= 32	R	>= 8	R	>= 16	R	8	R	2	S	<= 1	S	>= 4	R	<= 0.5	S	<= 16	S	>= 320	R	<= 0.5	I
103	31	U-8061	E.coli	23.9	1.82	2.34	URINE	>= 32	R	>= 128	R	>= 64	R	>= 64	R	>= 64	R	>= 64	R	>= 32	R	>= 8	R	>= 16	R	>= 16	R	>= 64	R	>= 16	R	>= 4	R	<= 0.5	S	<= 16	S	>= 320	R	<= 0.5	I
104	32	U-8110	E.coli	12.24	1.51	0.96	URINE	>= 32	R	>= 128	R	>= 64	R	>= 64	R	>= 64	R	>= 64	R	>= 32	R	>= 8	R	>= 16	R	8	R	4	S	<= 1	S	>= 4	R	<= 0.5	S	<= 16	S	>= 320	R	<= 0.5	I
105	33	U-8120	Kleb	45.57	1.81	2.33	URINE	>= 32	R	>= 128	R	>= 64	R	>= 64	R	>= 64	R	>= 64	R	>= 32	R	>= 8	R	>= 16	R	8	R	4	S	<= 1	S	>= 4	R	<= 0.5	S	<= 16	S	>= 320	R	<= 0.5	I
106	34	CT-729	E.coli	53.26	1.81	2.36	CATHETER TIPS	>= 32	R	>= 128	R	>= 64	R	>= 64	R	>= 64	R	>= 64	R	8	SDD	1*	I	<= 0.25	S	<= 0.25	S	2	S	<= 1	S	>= 4	R	<= 0.5	S	<= 16	S	<= 20	S	<= 0.5	I
107	35	ST-1237	E.coli	72.59	1.77	1.46	SPUTM	>= 32	R	>= 128	R	>= 64	R	>= 64	R	>= 64	R	>= 64	R	>= 32	R	>= 8	R	8	R	8	R	4	S	<= 1	S	>= 4	R	<= 0.5	S	<= 16	S	>= 320	R	<= 0.5	I
108	36	PB-2068	E.coli	46.74	1.77	1.85	PUS	>= 32	R	>= 128	R	>= 64	R	>= 64	R	>= 64	R	>= 64	R	>= 32	R	>= 8	R	8	R	>= 16	R	2	S	<= 1	S	>= 4	R	<= 0.5	S	<= 16	S	>= 320	R	<= 0.5	I
109	37	PB-2068	Kleb	22.48	1.37	0.51	PUS	>= 32	R	>= 128	R	>= 64	R	>= 64	R	>= 64	R	>= 64	R	>= 32	R	>= 8	R	4	R	>= 16	R	32	R	>= 16	R	>= 4	R	2	S	32	S	>= 320	R	<= 0.5	I
110	38	CT-732	Kleb	16.33	1.32	0.51	CATHETER TIPS	>= 32	R	>= 128	R	>= 64	R	>= 64	R	>= 64	R	>= 64	R	>= 32	R	>= 8	R	>= 16	R	>= 16	R	32	R	>= 16	R	>= 4	R	1	S	32	S	>= 320	R	<= 0.5	I
111	39	BA-6046	Kleb	24.82	1.76	1.58	BLOOD	>= 32	R	>= 128	R	>= 64	R	>= 64	R	>= 64	R	>= 64	R	>= 32	R	>= 8	R	>= 16	R	>= 16	R	32	R	>= 16	R	>= 4	R	1	S	32	S	>= 320	R	<= 0.5	I
112	40	U-8168	Kleb	14.63	1.44	1	URINE	>= 32	R	>= 128	R	>= 64	R	>= 64	R	>= 64	R	>= 64	R	>= 32	R	>= 8	R	>= 16	R	8	R	4	S	<= 1	S	>= 4	R	<= 0.5	S	<= 16	S	>= 320	R	<= 0.5	I
113	41	BA-6064	Kleb	35.82	1.67	1.48	BLOOD	>= 32	R	>= 128	R	>= 64	R	>= 64	R	>= 64	R	>= 64	R	>= 32	R	>= 8	R	>= 16	R	>= 16	R	32	R	>= 16	R	>= 4	R	2	S	>= 256	R	>= 320	R	<= 0.5	I
114	42	U-8192	Kleb	39.87	1.77	2.01	URINE	>= 32	R	>= 128	R	>= 64	R	>= 64	R	>= 64	R	>= 64	R	>= 32	R	>= 8	R	>= 16	R	>= 16	R	32	R	>= 16	R	>= 4	R	1	S	128	I	>= 320	R	<= 0.5	I
115	43	U-8273	Kleb	22.95	1.69	1.63	URINE	>= 32	R	>= 128	R	>= 64	R	>= 64	R	>= 64	R	>= 64	R	>= 32	R	>= 8	R	4	R	>= 16	R	32	R	>= 16	R	>= 4	R	1	S	32	S	>= 320	R	<= 0.5	I
116	44	U-8283	E.coli	30.73	1.89	2.63	URINE	>= 32	R	>= 128	R	>= 64	R	>= 64	R	>= 64	R	>= 64	R	>= 32	R	>= 8	R	>= 16	R	8	R	2	S	<= 1	S	>= 4	R	<= 0.5	S	<= 16	S	>= 320	R	<= 0.5	I
117	45	U-8279	E.coli	13.7	1.78	1.64	URINE	>= 32	R	>= 128	R	>= 64	R	>= 64	R	>= 64	R	>= 64	R	>= 32	R	>= 8	R	8	R	>= 16	R	>= 64	R	>= 16	R	>= 4	R	<= 0.5	S	<= 16	S	>= 320	R	<= 0.5	I
118	46	BF-1369	E.coli	71.97	1.86	2.71	BODY FLUIDS	>= 32	R	>= 128	R	>= 64	R	>= 64	R	>= 64	R	>= 64	R	>= 32	R	>= 8	R	>= 16	R	>= 16	R	16	R	<= 1	S	>= 4	R	1	S	<= 16	S	>= 320	R	<= 0.5	I
119	47	BA-6199	E.coli	31.14	1.78	2.8	BLOOD	>= 32	R	>= 128	R	>= 64	R	>= 64	R	>= 64	R	>= 64	R	>= 32	R	>= 8	R	>= 16	R	>= 16	R		S		R	>= 4	R	<= 0.5	S	<= 16	S	>= 320	R	<= 0.5	I
120	48	CT-743	Kleb	77.01	1.85	2.48	CATHETER TIPS	>= 32	R	<= 4	S	4	*R	4	*R	<= 0.25	S	<= 8	S	<= 0.12	S	<= 0.12	S	1	S	<= 0.25	S	<= 1	S	<= 1	S	<= 0.06	S	<= 0.5	S	64	R	<= 20	S	>= 16	R
121	49	U-8344	Kleb	23.73	1.87	4.14	URINE	>= 32	R	<= 4	S	4	*R	4	*R	<= 0.25	S	<= 8	S	<= 0.12	S	<= 0.12	S	0.5	S	<= 0.25	S	<= 1	S	<= 1	S	<= 0.06	S	<= 0.5	S	64	S	<= 20	S	>= 16	R
122	50	U-8354	Kleb	48.76	1.8	1.73	URINE	>= 32	R	>= 128	R	>= 64	R	>= 64	R	>= 64	R	>= 64	R	>= 32	R	>= 8	R	8	R	>= 16	R	2	S	<= 1	S	>= 4	R	<= 0.5	S	<= 16	S	>= 320	R	<= 0.5	I
