## Supplementary Figures for "*PathCrisp*: An Innovative Molecular Diagnostic Tool for Early Detection of NDM-Resistant Infections": Table S3_ PathCrisp Vs PCR with Sequencning results.xlsx

### Sheet: Sheet1
For reference	CRE no.	SAMPLE ID	Organism Name	Conc. (ng/ul)	PCR (~600bp)	PathCrisp assay	Sequencing results	Sequencing results with NDM_Ref_fwd	Sequencing results with NDM_F3	Sequencing results with NDM_F4
AMR-74	CRE-1	BA-5634	Kleb	20.49	Y	Y	NDM-positive	GGGAACTGTAACGTATGTTCCTGGCAGCACACTATCCTATTACTTACGACATTAGCCGGGTTTTACGGGGCAGTCGCTTACCAACGGTTTGATCGTCAGGGATGGCGGCCGCGTGCTGTTGGTCGATACCGCCTGGACCGATGACCAGACCGCCCAGATCCTCAACTGGATCAAGCAGGAGATCAACCTGCCGGTCGCGCTGGCGGTGGTGACTCACGCGCATCAGGACAAGATGGGCGGTATGGACGCGCTGCATGCGGCGGGGATTGCGACTTATGCCAATGCGTTGTCGAACCAGCTTGCCCCGCAAGAGGGGCTGGTTGCGGCGCAACACAGCCTGACTTTCGCCGCCAATGGCTGGGTCGAACCAGCAACCGCGCCCAACTTTGGCCCGCTCAA…
AMR-75	CRE-2	U-7147	Kleb	15.865	Y	Y	NDM-positive	GGGCCCTGAAAATGTCTGGCAGCACACTTCCTATCTCGACATGCCGGGTTTCGGGGCAGTCGCTTCCAACGGTTTGATCGTCAGGGATGGCGGCCGCGTGCTGTTGGTCGATACCGCCTGGACCGATGACCAGACCGCCCAGATCCTCAACTGGATCAAGCAGGAGATCAACCTGCCGGTCGCGCTGGCGGTGGTGACTCACGCGCATCAGGACAAGATGGGCGGTATGGACGCGCTGCATGCGGCGGGGATTGCGACTTATGCCAATGCGTTGTCGAACCAGCTTGCCCCGCAAGAGGGGCTGGTTGCGGCGCAACACAGCCTGACTTTCGCCGCCAATGGCTGGGTCGAACCAGCAACCGCGCCCAACTTTGGCCCGCTCAAGGTATTTTACCCCGG…
AMR-76	CRE-3	U-7160	E.coli	25.145	Y	Y	NDM-positive	TGGGACGGAGTATGTCTGGCAGCACACTTCCTATCTCGACATGCCGGGTTTCGGGGCAGTCGCTTCCAACGGTTTGATCGTCAGGGATGGCGGCCGCGTGCTGTTGGTCGATACCGCCTGGACCGATGACCAGACCGCCCAGATCCTCAACTGGATCAAGCAGGAGATCAACCTGCCGGTCGCGCTGGCGGTGGTGACTCACGCGCATCAGGACAAGATGGGCGGTATGGACGCGCTGCATGCGGCGGGGATTGCGACTTATGCCAATGCGTTGTCGAACCAGCTTGCCCCGCAAGAGGGGCTGGTTGCGGCGCAACACAGCCTGACTTTCGCCGCCAATGGCTGGGTCGAACCAGCAACCGCGCCCAACTTTGGCCCGCTCAAGGTATTTTACCCCGG…
AMR-77	CRE-4	U-7170	E.coli	20.46	Y	Y	NDM-positive	CTGCCCGGAGGATGTCTGGCAGCACACTTCCTATCTCGACATGCCGGGTTTCGGGGCAGTCGCTTCCAACGGTTTGATCGTCAGGGATGGCGGCCGCGTGCTGTTGGTCGATACCGCCTGGACCGATGACCAGACCGCCCAGATCCTCAACTGGATCAAGCAGGAGATCAACCTGCCGGTCGCGCTGGCGGTGGTGACTCACGCGCATCAGGACAAGATGGGCGGTATGGACGCGCTGCATGCGGCGGGGATTGCGACTTATGCCAATGCGTTGTCGAACCAGCTTGCCCCGCAAGAGGGGCTGGTTGCGGCGCAACACAGCCTGACTTTCGCCGCCAATGGCTGGGTCGAACCAGCAACCGCGCCCAACTTTGGCCCGCTCAAGGTATTTTACCCCGG…
AMR-78	CRE-5	BF-1242	E.coli	29.54	Y	Y	NDM-positive	CGCACCGCACGATGTCTGGCAGCACACTTCCTATCTCGACATGCCGGGTTTCGGGGCAGTCGCTTCCAACGGTTTGATCGTCAGGGATGGCGGCCGCGTGCTGTTGGTCGATACCGCCTGGACCGATGACCAGACCGCCCAGATCCTCAACTGGATCAAGCAGGAGATCAACCTGCCGGTCGCGCTGGCGGTGGTGACTCACGCGCATCAGGACAAGATGGGCGGTATGGACGCGCTGCATGCGGCGGGGATTGCGACTTATGCCAATGCGTTGTCGAACCAGCTTGCCCCGCAAGAGGGGCTGGTTGCGGCGCAACACAGCCTGACTTTCGCCGCCAATGGCTGGGTCGAACCAGCAACCGCGCCCAACTTTGGCCCGCTCAAGGTATTTTACCCCGG…
AMR-79	CRE-6	PB-1930	E.coli	20.72	Y	Y	NDM-positive	TGAACTGCACGATGTCTGGCAGCACACTTCCTATCTCGACATGCCGGGTTTCGGGGCAGTCGCTTCCAACGGTTTGATCGTCAGGGATGGCGGCCGCGTGCTGTTGGTCGATACCGCCTGGACCGATGACCAGACCGCCCAGATCCTCAACTGGATCAAGCAGGAGATCAACCTGCCGGTCGCGCTGGCGGTGGTGACTCACGCGCATCAGGACAAGATGGGCGGTATGGACGCGCTGCATGCGGCGGGGATTGCGACTTATGCCAATGCGTTGTCGAACCAGCTTGCCCCGCAAGAGGGGCTGGTTGCGGCGCAACACAGCCTGACTTTCGCCGCCAATGGCTGGGTCGAACCAGCAACCGCGCCCAACTTTGGCCCGCTCAAGGTATTTTACCCCGG…
AMR-80	CRE-7	PB-1838	E.coli	34.035	Y	Y	NDM-positive	GGGCCTGCACGTATGTTCTGGCAGCACACTTATCCTTATTACTTCCGACATTGCCGGGTTTACGGGGCAGTCGCTTACCAACGGTTTGATACGTCAGGGATGGCGGCCGCGTGCTGGTGGTCGATACCGCCTGGACCGATGACCAGACCGCCCAGATCCTCAACTGGATCAAGCAGGAGATCAACCTGCCGGTCGCGCTGGCGGTGGTGACTCACGCGCATCAGGACAAGATGGGCGGTATGGACGCGCTGCATGCGGCGGGGATTGCGACTTATGCCAATGCGTTGTCGAACCAGCTTGCCCCGCAAGAGGGGATGGTTGCGGCGCAACACAGCCTGACTTTCGCCGCCAATGGCTGGGTCGAACCAGCAACCGCGCCCAACTTTGGCCCGCTCAAGG…
AMR-81	CRE-8	U-6322	Kleb	20.575	Y	Y	NDM-positive	GACGGTCTGTCTGGCAGCACACTTCCTATCTCGACATGCCGGGTTTCGGGGCAGTCGCTTCCAACGGTTTGATCGTCAGGGATGGCGGCCGCGTGCTGTTGGTCGATACCGCCTGGACCGATGACCAGACCGCCCAGATCCTCAACTGGATCAAGCAGGAGATCAACCTGCCGGTCGCGCTGGCGGTGGTGACTCACGCGCATCAGGACAAGATGGGCGGTATGGACGCGCTGCATGCGGCGGGGATTGCGACTTATGCCAATGCGTTGTCGAACCAGCTTGCCCCGCAAGAGGGGCTGGTTGCGGCGCAACACAGCCTGACTTTCGCCGCCAATGGCTGGGTCGAACCAGCAACCGCGCCCAACTTTGGCCCGCTCAAGGTATTTTACCCCGGCCCCG…
AMR-82	CRE-9	U-6312	E.coli	42.565	Y	Y	NDM-positive	GCGGACGATGTCTGGCAGCACACTTCCTATCTCGACATGCCGGGTTTCGGGGCAGTCGCTTCCAACGGTTTGATCGTCAGGGATGGCGGCCGCGTGCTGTTGGTCGATACCGCCTGGACCGATGACCAGACCGCCCAGATCCTCAACTGGATCAAGCAGGAGATCAACCTGCCGGTCGCGCTGGCGGTGGTGACTCACGCGCATCAGGACAAGATGGGCGGTATGGACGCGCTGCATGCGGCGGGGATTGCGACTTATGCCAATGCGTTGTCGAACCAGCTTGCCCCGCAAGAGGGGCTGGTTGCGGCGCAACACAGCCTGACTTTCGCCGCCGATGGCTGGGTCGAACCATCAACCGCGCCCAACTTTGGCCCGCTCAAGGGATTTTACCCCGGGCCC…
AMR-83	CRE-10	U-6571	E.coli	24.845	Y	Y	NDM-positive	GGACCCACGATGTCTGGCAGCACACTTCCTATCTCGACATGCCGGGTTTCGGGGCAGTCGCTTCCAACGGTTTGATCGTCAGGGATGGCGGCCGCGTGCTGTTGGTCGATACCGCCTGGACCGATGACCAGACCGCCCAGATCCTCAACTGGATCAAGCAGGAGATCAACCTGCCGGTCGCGCTGGCGGTGGTGACTCACGCGCATCAGGACAAGATGGGCGGTATGGACGCGCTGCATGCGGCGGGGATTGCGACTTATGCCAATGCGTTGTCGAACCAGCTTGCCCCGCAAGAGGGGCTGGTTGCGGCGCAACACAGCCTGACTTTCGCCGCCAATGGCTGGGTCGAACCAGCAACCGCGCCCAACTTTGGCCCGCTCAAGGTATTTTACCCCGGCC…
AMR-84	CRE-11	PB-1729	Kleb	25.99	Y	Y	NDM-positive	GCCGGACTATGTCTGGCAGCACACTTACCTATTACTCCGACATTAGCCGGGTTTCGGGGCAGTCGCTTCCAACGGTTTGATCGTCAGGGATGGCGGCCGCGTGCTGTTGGTCGATACCGCCTGGACCGATGACCAGACCGCCCAGATCCTCAACTGGATCAAGCAGGAGATCAACCTGCCGGTCGCGCTGGCGGTGGTGACTCACGCGCATCAGGACAAGATGGGCGGTATGGACGCGCTGCATGCGGCGGGGATTGCGACTTATGCCAATGCGTTGTCGAACCAGCTTGCCCCGCAAGAGGGGCTGGTTGCGGCGCAACACAGCCTGACTTTCGCCGCCAATGGCTGGGTCGAACCAGCAACCGCGCCCAACTTTGGCCCGCTCAAGGTATTTTACCC…
AMR-85	CRE-12	BF-1000	E.coli	19.915	Y	Y	NDM-positive	CATCGACGTATGTCTGGCAGCACACTTCCTATCTCGACATGCCGGGTTTCGGGGCAGTCGCTTCCAACGGTTTGATCGTCAGGGATGGCGGCCGCGTGCTGTTGGTCGATACCGCCTGGACCGATGACCAGACCGCCCAGATCCTCAACTGGATCAAGCAGGAGATCAACCTGCCGGTCGCGCTGGCGGTGGTGACTCACGCGCATCAGGACAAGATGGGCGGTATGGACGCGCTGCATGCGGCGGGGATTGCGACTTATGCCAATGCGTTGTCGAACCAGCTTGCCCCGCAAGAGGGGCTGGTTGCGGCGCAACACAGCCTGACTTTCGCCGCCAATGGCTGGGTCGAACCAGCAACCGCGCCCAACTTTGGCCCGCTCAAGGTATTTTACCCCGGCC…
AMR-86	CRE-13	BF-1203	E.coli	28.33	Y	Y	NDM-positive	CGGCGGCCGCTGTCTGGCAGCACACTTCCTATACTCCGACATAGCCGGGTTTCGGGGCAGTCGCTTCCAACGGTTTGATCGTCAGGGATGGCGGCCGCGTGCTGTTGGTCGATACCGCCTGGACCGATGACCAGACCGCCCAGATCCTCAACTGGATCAAGCAGGAGATCAACCTGCCGGTCGCGCTGGCGGTGGTGACTCACGCGCATCAGGACAAGATGGGCGGTATGGACGCGCTGCATGCGGCGGGGATTGCGACTTATGCCAATGCGTTGTCGAACCAGCTTGCCCCGCAAGAGGGGCTGGTTGCGGCGCAACACAGCCTGACTTTCGCCGCCAATGGCTGGGTCGAACCAGCAACCGCGCCCAACTTTGGCCCGCTCAAGGTATTTTACCCCG…
AMR-87	CRE-14	PB-1966	Kleb	15.67	Y	Y	NDM-positive	GCCGACTATGTCTGGCAGCACACTTCCTATCTCGACATGCCGGGTTTCGGGGCAGTCGCTTCCAACGGTTTGATCGTCAGGGATGGCGGCCGCGTGCTGGTGGTCGATACCGCCTGGACCGATGACCAGACCGCCCAGATCCTCAACTGGATCAAGCAGGAGATCAACCTGCCGGTCGCGCTGGCGGTGGTGACTCACGCGCATCAGGACAAGATGGGCGGTATGGACGCGCTGCATGCGGCGGGGATTGCGACTTATGCCAATGCGTTGTCGAACCAGCTTGCCCCGCAAGAGGGGATGGTTGCGGCGCAACACAGCCTGACTTTCGCCGCCAATGGCTGGGTCGAACCAGCAACCGCGCCCAACTTTGGCCCGCTCAAGGTATTTTACCCCGGCCCC…
AMR-88	CRE-15	U-7346	Kleb	9.29	Y	Y	NDM-positive	GCCCGGACGATGTCTGGCAGCACACTTCCTATCTCGACATGCCGGGTTTCGGGGCAGTCGCTTCCAACGGTTTGATCGTCAGGGATGGCGGCCGCGTGCTGTTGGTCGATACCGCCTGGACCGATGACCAGACCGCCCAGATCCTCAACTGGATCAAGCAGGAGATCAACCTGCCGGTCGCGCTGGCGGTGGTGACTCACGCGCATCAGGACAAGATGGGCGGTATGGACGCGCTGCATGCGGCGGGGATTGCGACTTATGCCAATGCGTTGTCGAACCAGCTTGCCCCGCAAGAGGGGCTGGTTGCGGCGCAACACAGCCTGACTTTCGCCGCCAATGGCTGGGTCGAACCAGCAACCGCGCCCAACTTTGGCCCGCTCAAGGTATTTTACCCCGGCC…
AMR-89	CRE-16	PB-1967	E.coli	27.695	Y	Y	NDM-positive	GACGACGATGTCTGGCAGCACACTTCCTATCTCGACATGCCGGGTTTCGGGGCAGTCGCTTCCAACGGTTTGATCGTCAGGGATGGCGGCCGCGTGCTGTTGGTCGATACCGCCTGGACCGATGACCAGACCGCCCAGATCCTCAACTGGATCAAGCAGGAGATCAACCTGCCGGTCGCGCTGGCGGTGGTGACTCACGCGCATCAGGACAAGATGGGCGGTATGGACGCGCTGCATGCGGCGGGGATTGCGACTTATGCCAATGCGTTGTCGAACCAGCTTGCCCCGCAAGAGGGGCTGGTTGCGGCGCAACACAGCCTGACTTTCGCCGCCAATGGCTGGGTCGAACCAGCAACCGCGCCCAACTTTGGCCCGCTCAAGGTATTTTACCCCGGCCCC…
AMR-90	CRE-17	PB-1972	E.coli	32.93	Y	Y	NDM-positive	ATCAGACGATGTCTGGCAGCACACTTCCTATCTCGACATGCCGGGTTTCGGGGCAGTCGCTTCCAACGGTTTGATCGTCAGGGATGGCGGCCGCGTGCTGTTGGTCGATACCGCCTGGACCGATGACCAGACCGCCCAGATCCTCAACTGGATCAAGCAGGAGATCAACCTGCCGGTCGCGCTGGCGGTGGTGACTCACGCGCATCAGGACAAGATGGGCGGTATGGACGCGCTGCATGCGGCGGGGATTGCGACTTATGCCAATGCGTTGTCGAACCAGCTTGCCCCGCAAGAGGGGCTGGTTGCGGCGCAACACAGCCTGACTTTCGCCGCCAATGGCTGGGTCGAACCAGCAACCGCGCCCAACTTTGGCCCGCTCAAGGTATTTTACCCCGGCCC…
AMR-91	CRE-18	PB-1973	E.coli	32.16	Y	Y	NDM-positive	GGGCCCGACGTATGTCTGGCAGCACACTTCCTATCTCGACATGCCGGGTTTCGGGGCAGTCGCTTCCAACGGTTTGATCGTCAGGGATGGCGGCCGCGTGCTGTTGGTCGATACCGCCTGGACCGATGACCAGACCGCCCAGATCCTCAACTGGATCAAGCAGGAGATCAACCTGCCGGTCGCGCTGGCGGTGGTGACTCACGCGCATCAGGACAAGATGGGCGGTATGGACGCGCTGCATGCGGCGGGGATTGCGACTTATGCCAATGCGTTGTCGAACCAGCTTGCCCCGCAAGAGGGGCTGGTTGCGGCGCAACACAGCCTGACTTTCGCCGCCAATGGCTGGGTCGAACCAGCAACCGCGCCCAACTTTGGCCCGCTCAAGGTATTTTACCCCGG…
AMR-92	CRE-19	PB-1986	E.coli	25.46	Y	Y	NDM-positive	CCGGAATGTCTGGCAGCACACTTACCTATACTCCGACATTAGCCGGGTTTCCGGGGCAGTCGCTTCCAACGGTTTGATCGTCAGGGATGGCGGCCGCGTGCTGTTGGTCGATACCGCCTGGACCGATGACCAGACCGCCCAGATCCTCAACTGGATCAAGCAGGAGATCAACCTGCCGGTCGCGCTGGCGGTGGTGACTCACGCGCATCAGGACAAGATGGGCGGTATGGACGCGCTGCATGCGGCGGGGATTGCGACTTATGCCAATGCGTTGTCGAACCAGCTTGCCCCGCAAGAGGGGCTGGTTGCGGCGCAACACAGCCTGACTTTCGCCGCCAATGGCTGGGTCGAACCAGCAACCGCGCCCAACTTTGGCCCGCTCAAGGTATTTTACCCCGG…
AMR-93	CRE-20	U-7445	Kleb	15.11	Y	Y	NDM-positive	GCGGGCCTATGTCTGGCAGCACACTTACCTATTCCTCCGACATTAGCCGGGTTTCGGGGCAGTCGCTTCCAACGGTTTGATCGTCAGGGATGGCGGCCGCGTGCTGTTGGTCGATACCGCCTGGACCGATGACCAGACCGCCCAGATCCTCAACTGGATCAAGCAGGAGATCAACCTGCCGGTCGCGCTGGCGGTGGTGACTCACGCGCATCAGGACAAGATGGGCGGTATGGACGCGCTGCATGCGGCGGGGATTGCGACTTATGCCAATGCGTTGTCGAACCAGCTTGCCCCGCAAGAGGGGCTGGTTGCGGCGCAACACAGCCTGACTTTCGCCGCCAATGGCTGGGTCGAACCAGCAACCGCGCCCAACTTTGGCCCGCTCAAGGTATTTTACCC…
AMR-94	CRE-21	BF-1298	E.coli	5.625	Y	Y	NDM-positive	GCCAGACGAATGTCTGGCAGCACACTTTTCCTATTACTTCCGACATTGCCGGGTTTACGGGGCAGTCGCTTACCAACGGTTTGATCGTCAGGGATGGCGGCCGCGTGCTGGTGGTCGATACCGCCTGGACCGATGACCAGACCGCCCAGATCCTCAACTGGATCAAGCAGGAGATCAACCTGCCGGTCGCGCTGGCGGTGGTGACTCACGCGCATCAGGACAAGATGGGCGGTATGGACGCGCTGCATGCGGCGGGGATTGCGACTTATGCCAATGCGTTGTCGAACCAGCTTGCCCCGCAAGAGGGGATGGTTGCGGCGCAACACAGCCTGACTTTCGCCGCCAATGGCTGGGTCGAACCAGCAACCGCGCCCAACTTTGGCCCGCTCAAGGTATTTT…
AMR-95	CRE-22	CT-709	E.coli	16.425	N	Y	NDM-positive		CCCGCAGGTTCTGAACGTTCACCGATAATGGCTGGAGTCGAACCGGCAACCGCGCCCAACTTTGGCCCGCTCAAGGTATGTTACCCCGGCCCCGGCCACTCCACTGACAATATCACCGTTGGGATCAACGGCACCGACATCGCTTTTGGTGGCTGCCTGATCGCGACAGCAAGGCCAATATCGCTCGGCAATCTCGGTGATGCCGACAAATGGCGCGGGTAAAGAAGGAGAGTTTCAGCACCTCCGGTACCAGCAGCACAAAGATCAGCGGCAGGAAGCCGATAATTAGCGACGCCCAGCGTGTGGCTCTGAATTCCTGGTCCGGCGTTGGGTTGCGCCATGGTACGTAAAAATCCTTCACCACCAGCGAGGCAATGGCCAGGGCTACGGTACTTACGC…	AGACATTGCCCGCAGAGGGGCTGGTTGCGGCGCAACACAGCCTGACTTTCGCCGCCAATGGCTGGGTCGAACCAGCAACCGCGCCCAACTTTGGCCCGCTCAAGGTATTTTACCCCGGCCCCGGCCACACCAGTGACAATATCACCGTTGGGATCGACGGCACCGACATCGCTTTTGGTGGCTGCCTGATCAAGGACAGCAAGGCCAAGTCGCTCGGCAATCTCGGTGATGCCGACACTGAGCACTACGCCGCGTCAGCGCGCGCGTTTGGTGCGGCGTTCCCCAAGGCCAGCATGATCGTGATAAC
AMR-96	CRE-23	CT-713	Kleb	18.84	N	Y	NDM-positive		TGGGACAGAACTGAACTTTCGCCGCCATGGCTGGAGTCGAACCAGCAACCGCGCCCAACTTTGGCCCGCTCAAGGTATTTTACCCCGGCCCCGGCCACACCAGTGACAATATCACCGTTGGGATCGACGGCACCGACATCGCTTTTGGTGGCTGCCTGATCAAGGACAGCAAGGCCAAGTCGCTCGGCAATCTCGGTGATGCCGACAAATGGCGCGGGTAAAGAAGGAGAGTTTCAGCACCTCCGGTACCAGCAGCACAAAGATCAGCGGCAGGAAGCCGATAATTAGCGACGCCCAGCGTGTGGCTCTGAATTCCTGGTCCGGCGTTGGGTTGCGCCATGGTACGTAAAAATCCTTCACCACCAGCGAGGCAATGGCCAGGGCTACGGTACTTACGCT…	CGACTTGACCCGCAAGAGGGGCTGGTTGCGGCGCAACACAGCCTGACTTTCGCCGCCAATGGCTGGGTCGAACCAGCAACCGCGCCCAACTTTGGCCCGCTCAAGGTATTTTACCCCGGCCCCGGCCACACCAGTGACAATATCACCGTTGGGATCGACGGCACCGACATCGCTTTTGGTGGCTGCCTGATCAAGGACAGCAAGGCCAAGTCGCTCGGCAATCTCGGTGATGCCGACACTGAGCACTACGCCGCGTCAGCGCGCGCGTTTGGTGCGGCGTTCCCCAAGGCCAGCATGGATCGTGATAAAA
AMR-97	CRE-24	PB-2029	E.coli	31.145	Y	Y	NDM-positive	GCCCTGACGATGTCTGGCAGCACACTTTACCTATTACTCCGACATTAGCCGGGTTTCGGGGCAGTCGCTTCCAACGGTTTGATCGTCAGGGATGGCGGCCGCGTGCTGTTGGTCGATACCGCCTGGACCGATGACCAGACCGCCCAGATCCTCAACTGGATCAAGCAGGAGATCAACCTGCCGGTCGCGCTGGCGGTGGTGACTCACGCGCATCAGGACAAGATGGGCGGTATGGACGCGCTGCATGCGGCGGGGATTGCGACTTATGCCAATGCGTTGTCGAACCAGCTTGCCCCGCAAGAGGGGCTGGTTGCGGCGCAACACAGCCTGACTTTCGCCGCCAATGGCTGGGTCGAACCAGCAACCGCGCCCAACTTTGGCCCGCTCAAGGTATTTTAC…
AMR-98	CRE-25	PB-2039	Kleb	19.175	N	Y	NDM-positive	GCCCCGTAATGTCTGGCAGCACACTTCCTATCTCGACATGCCGGGTTTCGGGGCAGTCGCTTCCAACGGTTTGATCGTCAGGGATGGCGGCCGCGTGCTGTTGGTCGATACCGCCTGGACCGATGACCAGACCGCCCAGATCCTCAACTGGATCAAGCAGGAGATCAACCTGCCGGTCGCGCTGGCGGTGGTGACTCACGCGCATCAGGACAAGATGGGCGGTATGGACGCGCTGCATGCGGCGGGGATTGCGACTTATGCCAATGCGTTGTCGAACCAGCTTGCCCCGCAAGAGGGGCTGGTTGCGGCGCAACACAGCCTGACTTTCGCCGCCAATGGCTGGGTCGAACCAGCAACCGCGCCCAACTTTGGCCCGCTCAAGGTATTTTACCCCGGCCC…
AMR-99	CRE-26	U-7546	E.coli	24.55	Y	Y	NDM-positive	GCCCGCACGATGTCTGGCAGCACACTTCCCTATACTCCGACATAGCCGGGTTTCGGGGCAGTCGCTTCCAACGGTTTGATCGTCAGGGATGGCGGCCGCGTGCTGTTGGTCGATACCGCCTGGACCGATGACCAGACCGCCCAGATCCTCAACTGGATCAAGCAGGAGATCAACCTGCCGGTCGCGCTGGCGGTGGTGACTCACGCGCATCAGGACAAGATGGGCGGTATGGACGCGCTGCATGCGGCGGGGATTGCGACTTATGCCAATGCGTTGTCGAACCAGCTTGCCCCGCAAGAGGGGCTGGTTGCGGCGCAACACAGCCTGACTTTCGCCGCCAATGGCTGGGTCGAACCAGCAACCGCGCCCAACTTTGGCCCGCTCAAGGTATTTTACCCC…
AMR-100	CRE-27	PF-1326	Kleb	11.83	N	N	NDM-negative
AMR-101	CRE-28	U-8022	E.coli	16.34	Y	Y	NDM-positive	GACAAAATGATGAGTACGAGAACACAGTCTATAATTCGAAAGGGCGAGCTGGAGAGCGCTTCAACGGTCGAGCGAAGGGGAGGGCGGCCGCGGGTGTCGGAGAGACCGCCCGGAGCGAGGAGCAGAGCGCCCAGAGCCTCAACTGGAGCAAGCAGGAGAGCAACCTGCCGGTCGCGCTGGCGGTGGTGAGTCACGCGCATCAGGACAAGAGGGGCGGTACGGACGCGCTGCATGCGGCGGGGAGTGCGACTTATGCCAATGCGTTGTCGAACCAGCTTGCCCCGCAAGAGGGGCTGGTTGCGGCGCAACACAGCCTGACTTTCGCCGCCAATGGCTGGGTCGAACCAGCAACCGCGCCCAACTTTGGCCCGCTCAAGGTATTTTACCCCGGCCCCGGCC…
AMR-102	CRE-29	U-8057	E.coli	12.1	Y	Y	NDM-positive	GCGCTGAGTGATGAGTACGAGAACACATATACAATTCGAAAGGGCGGGAAAGGAGAGCGCACCAACGGACGAGCGTAGGGGAAGGCGGCCGCGAGCTGCGGTCGAGACCGCCAGGACCGAGGAGCAGAGCGCCCAGAGCCTCAACTGGAGCAAGCAGGAGAGCAACCTGCCGGTCGCGCTGGCGGTGGTGAGTCACGCGCATCAGGACAAGAGGGGCGGTACGGACGCGCTGCATGCGGCGGGGATTGCGACTTATGCCAATGCGTTGTCGAACCAGCTTGCCCCGCAAGAGGGGCTGGTTGCGGCGCAACACAGCCTGACTTTCGCCGCCAATGGCTGGGTCGAACCAGCAACCGCGCCCAACTTTGGCCCGCTCAAGGTATTTTACCCCGGCCCCGG…
AMR-103	CRE-30	U-8061	E.coli	11.95	Y	Y	NDM-positive	GCGGAGGAGGGTGGGAGAAATAACAAGTGAAGGGGGAGGGAGCGCTAAGGCGGGAGGGAGGGGGGGCGCGGCGGACGCCGGACGAGACAGACGCCCGAGCCAAATGGAAAAGCAGGAGAGCAACCCGCCGGTCGCGCTGGCGGTGGTGAGTCACGCGCATCAGGACAAGAGGGGCGGTATGGACGCGCTGCATGCGGCGGGGAGTGCGACTTATGCCAATGCGTTGTCGAACCAGCTTGCCCCGCAAGAGGGGCTGGTTGCGGCGCAACACAGCCTGACTTTCGCCGCCAATGGCTGGGTCGAACCAGCAACCGCGCCCAACTTTGGCCCGCTCAAGGTATTTTACCCCGGCCCCGGCCACACCAGTGACAATATCACCGTTGGGATCGACGGCACCGA…
AMR-104	CRE-31	U-8110	E.coli	6.12	Y	Y	NDM-positive	TCGATGGGGATGAGAACGCGAACACATATACAATTTGAAAGGGCGGGACTGGAGAGCGCTTCAAGGTCGAGCGTAGGGAGGGCGGCCGCGTGCTGAGGAGAGACGCCTGGAGCGAGGAGCAGAGCGCCAGAGCCTCAACTGGATCAAGCAGGAGAGCAACCTGCCGGTCGCGCTGGCGGTGGTGAGTCACGCGCATCAGGACAAGATGGGCGGTATGGACGCGCTGCATGCGGCGGGGAGTGCGACTTATGCCAATGCGTTGTCGAACCAGCTTGCCCCGCAAGAGGGGCTGGTTGCGGCGCAACACAGCCTGACTTTCGCCGCCAATGGCTGGGTCGAACCAGCAACCGCGCCCAACTTTGGCCCGCTCAAGGTATTTTACCCCGGCCCCGGCCACAC…
AMR-105	CRE-32	U-8120	Kleb	22.785	Y	Y	NDM-positive	TTGGCGAAGAAGGCTCTGGCAGCACACTCACAAGATAGACTTGCCGGGTAAAGGGGCAGTCGCTCACAACGGTCTTGATCGTCAGGGATGGCGGCCGCGTGCTGTTGGTCGATACCGCCTGGACCGATGACCAGACCGCCCAGATCCTCAACTGGATCAAGCAGGAGATCAACCTGCCGGTCGCGCTGGCGGTGGTGACTCACGCGCATCAGGACAAGATGGGCGGTATGGACGCGCTGCATGCGGCGGGGATTGCGACTTATGCCAATGCGTTGTCGAACCAGCTTGCCCCGCAAGAGGGGCTGGTTGCGGCGCAACACAGCCTGACTTTCGCCGCCAATGGCTGGGTCGAACCAGCAACCGCGCCCAACTTTGGCCCGCTCAAGGTATTTTACCCCG…
AMR-106	CRE-33	CT-729	E.coli	26.63	N	Y	NDM-positive		GGGGACGGGCCTGACTTTCGCCGCCAATGGCTGGGTCGAACCAGCAACCGCGCCCAACTTTGGCCCGCTCAAGGTATTTTACCCCGGCCCCGGCCACACCAGTGACAATATCACCGTTGGGATCGACGGCACCGACATCGCTTTTGGTGGCTGCCTGATCAAGGACAGCAAGGCCAAGTCGCTCGGCAATCTCGGTGATGCCGACAAAT	CCCGCCAAGAGGGGCTGGTTGCGGCGCAACACAGCCTGACTTTCGCCGCCAATGGCTGGGTCGAACCAGCAACCGCGCCCAACTTTGGCCCGCTCAAGGTATTTTACCCCGGCCCCGGCCACACCAGTGACAATATCACCGTTGGGATCGACGGCACCGACATCGCTTTTGGTGGCTGCCTGATCAAGGACAGCAAGGCCAAGTCGCTCGGCAATCTCGGTGATGCCGACACTGAGCACTACGCCGCGTCAGCGCGCGCGTTTGGTGCGGCGTTCCCCAAGGCCAGCATGATCGTGATAAA
AMR-107	CRE-34	ST-1237	E.coli	36.295	Y	Y	NDM-positive	ACGGGGATGAACGGGCTTGCGAGCACACTCACAATTTCGAAATGCCGGGTACAGGGGCAGTACGCTCACAACGGTCCGATCGTCAGGGATGGCGGCCGCGTGCTGTTGGTCGATACCGCCTGGACCGATGACCAGACCGCCCAGATCCTCAACTGGATCAAGCAGGAGATCAACCTGCCGGTCGCGCTGGCGGTGGTGACTCACGCGCATCAGGACAAGATGGGCGGTATGGACGCGCTGCATGCGGCGGGGATTGCGACTTATGCCAATGCGTTGTCGAACCAGCTTGCCCCGCAAGAGGGGCTGGTTGCGGCGCAACACAGCCTGACTTTCGCCGCCAATGGCTGGGTCGAACCAGCAACCGCGCCCAACTTTGGCCCGCTCAAGGTATTTTACCCC…
AMR-108	CRE-35	PB-2068	E.coli	23.37	Y	Y	NDM-positive	TCGATGATGAAGGCACGGGAGCACACTCACAAGATAGAAATGCCGGGTCCAGGGGCAGTAGCTTACAACGGTAATGAGCGTCAGGGAGGGCGGCCGCGTGCTGTTGGTCGATACCGCCTGGACCGATGACCAGACCGCCCAGATCCTCAACTGGATCAAGCAGGAGATCAACCTGCCGGTCGCGCTGGCGGTGGTGACTCACGCGCATCAGGACAAGATGGGCGGTATGGACGCGCTGCATGCGGCGGGGATTGCGACTTATGCCAATGCGTTGTCGAACCAGCTTGCCCCGCAAGAGGGGCTGGTTGCGGCGCAACACAGCCTGACTTTCGCCGCCAATGGCTGGGTCGAACCAGCAACCGCGCCCAACTTTGGCCCGCTCAAGGTATTTTACCCCGG…
AMR-109	CRE-36	PB-2068	Kleb	11.24	N	Y	NDM-positive	GGCTTACGCATGTCTGGCAGCACACTTCCTATCTCGACATGCCGGGTTTCGGGGCAGTCGCTTCCAACGGTTTGATCGTCAGGGATGGCGGCCGCGTGCTGTTGGTCGATACCGCCTGGACCGATGACCAGACCGCCCAGATCCTCAACTGGATCAAGCAGGAGATCAACCTGCCGGTCGCGCTGGCGGTGGTGACTCACGCGCATCAGGACAAGATGGGCGGTATGGACGCGCTGCATGCGGCGGGGATTGCGACTTATGCCAATGCGTTGTCGAACCAGCTTGCCCCGCAAGAGGGGCTGGTTGCGGCGCAACACAGCCTGACTTTCGCCGCCAATGGCTGGGTCGAACCAGCAACCGCGCCCAACTTTGGCCCGCTCAAGGTATTTTACCCCGGCC…	GGGGCAGCCGGAACGTTTCGCCGCCAATGGCTGGGTCGACACCAGCTAACCGCGCCCAACTCTTGGCCCGCTCAAGGTATTTTACCCCGGCCCCGGCCACACCACTGACAATATCACCGTTGGGATCGACGGCACCGACATCGCTTTTGGTGGCTGCCTGATCAAGGACAGCAAGGCCAAGTCGCTCGAGCACATCATCAGGTGATGCCGACAAATGGCGC	TGCTTGACCGCAGAGGGGCTGGTTGCGGCGCAACACAGCCTGACTTTCGCCGCCAATGGCTGGGTCGAACCAGCAACCGCGCCCAACTTTGGCCCGCTCAAGGTATTTTACCCCGGCCCCGGCCACACCAGTGACAATATCACCGTTGGGATCGACGGCACCGACATCGCTTTTGGTGGCTGCCTGATCAAGGACAGCAAGGCCAAGTCGCTCGGCAATCTCGGTGATGCCGACACTGAGCACTACGCCGCGTCAGCGCGCGCGTTTGGTGCGGCGTTCCCCAAGGCCAGCATGGATCGTGATAACT
AMR-110	CRE-37	CT-732	Kleb	8.165	Y	Y	NDM-positive	TTCGCCCAAGAAGGCCTCGCAGCACACTTCCCAAGATAGACATGCCGGGTTAAGGGGCAGTACGCTTACAACGGTTTTGATCGTCAGGGATGGCGGCCGCGTGCTGTTGGTCGATACCGCCTGGACCGATGACCAGACCGCCCAGATCCTCAACTGGATCAAGCAGGAGATCAACCTGCCGGTCGCGCTGGCGGTGGTGACTCACGCGCATCAGGACAAGATGGGCGGTATGGACGCGCTGCATGCGGCGGGGATTGCGACTTATGCCAATGCGTTGTCGAACCAGCTTGCCCCGCAAGAGGGGCTGGTTGCGGCGCAACACAGCCTGACTTTCGCCGCCAATGGCTGGGTCGAACCAGCAACCGCGCCCAACTTTGGCCCGCTCAAGGTATTTTACCC…
AMR-111	CRE-38	BA-6046	Kleb	12.41	Y	Y	NDM-positive	ATGATGATGAAGGCCCTCGCAGCACACTTCCCAAGCTAGACATGCCGGGTTAAGGGGCAGTCGCTTACAACGGTTTTGATCGTCAGGGAGGGCGGCCGCGTGCTGTTGGTCGATACCGCCTGGACCGATGACCAGACCGCCCAGATCCTCAACTGGATCAAGCAGGAGATCAACCTGCCGGTCGCGCTGGCGGTGGTGACTCACGCGCATCAGGACAAGATGGGCGGTATGGACGCGCTGCATGCGGCGGGGATTGCGACTTATGCCAATGCGTTGTCGAACCAGCTTGCCCCGCAAGAGGGGCTGGTTGCGGCGCAACACAGCCTGACTTTCGCCGCCAATGGCTGGGTCGAACCAGCAACCGCGCCCAACTTTGGCCCGCTCAAGGTATTTTACCCC…
AMR-112	CRE-39	U-8168	Kleb	7.315	Y	Y	NDM-positive	TTCGAGCAAGGAAAGTCCTGGCAGCACACTTTCCTTTCTTCGACATTGCCGGGTTTAGGGGCAGTTCGCTTTCCAACGGTTTGATCGTCAGGGATGGCGGCCGCGTTGCTGTTGGTCGATACCGCCTGGACCGATGACCAGACCGCCCAGATCCTCAACTGGATCAAGCAGGAGATCAACCTGCCGGTCGCGCTGGCGGTGGTGACTCACGCGCATCAGGACAAGATGGGCGGTATGGACGCGCTGCATGCGGCGGGGATTGCGACTTATGCCAATGCGTTGTCGAACCAGCTTGCCCCGCAAGAGGGGCTGGTTGCGGCGCAACACAGCCTGACTTTCGCCGCCAATGGCTGGGTCGAACCAGCAACCGCGCCCAACTTTGGCCCGCTCAAGGTATTT…
AMR-113	CRE-40	BA-6064	Kleb	17.91	Y	Y	NDM-positive	TAGAGAAGGGGTGAGTCGCGAGCACACATACAACTCGAAAGGGGGGCAAGGAGAGCGCACCAAGGTCCGAGCGTAGGGAGGGCGGCCGCGTGCTGTAGGTCGACCCGCCTGGAGCGAGGAGCAGAGCGCCCAGAGCCTCAACTGGATCAAGCAGGAGAGCAACCTGCCGGTCGCGCTGGCGGTGGTGACTTCACGCGCATCAGGACAAGATGGGCGGTATGGACGCGCTGCATGCGGCGGGGATTGCGACTTATGCCAATGCGTTGTCGAACCAGCTTGCCCCGCAAGAGGGGCTGGTTGCGGCGCAACACAGCCTGACTTTCGCCGCCAATGGCTGGGTCGAACCAGCAACCGCGCCCAACTTTGGCCCGCTCAAGGTATTTTACCCCGGCCCCGGCC…
AMR-114	CRE-41	U-8192	Kleb	19.935	Y	Y	NDM-positive	GAGCAAGGGGTGAGAGCGAACACACATATAAGTCGAAAGGGGGGCTGGAGAGCGCATCAAGGTAGAGCGTAGGGAGGCGGCCGCGTGCTGAGGAGAGACGCCTGGAGCGAGGAGCAGAGCGCCCAGAGCCTCAACTGGATCAAGCAGGAGAGCAACCTGCCGGTCGCGCTGGCGGTGGTGACTCACGCGCATCAGGACAAGATGGGCGGTATGGACGCGCTGCATGCGGCGGGGATTGCGACTTATGCCAATGCGTTTGTCGAACCAGCTTGCCCCGCAAGAGGGGCTGGTTGCGGCGCAACACAGCCTGACTTTCGCCGCCAATGGCTGGGTCGAACCAGCAACCGCGCCCAACTTTGGCCCGCTCAAGGTATTTTACCCCGGCCCCGGCCACACCAG…
AMR-115	CRE-42	U-8273	Kleb	11.475	Y	Y	NDM-positive	AGTGCCGTAGATGTCTGGCAGCACACTTCCTATCTCGACATGCCGGGTTTCGGGGCAGTCGCTTCCAACGGTTTGATCGTCAGGGATGGCGGCCGCGTGCTGTTGGTCGATACCGCCTGGACCGATGACCAGACCGCCCAGATCCTCAACTGGATCAAGCAGGAGATCAACCTGCCGGTCGCGCTGGCGGTGGTGACTCACGCGCATCAGGACAAGATGGGCGGTATGGACGCGCTGCATGCGGCGGGGATTGCGACTTATGCCAATGCGTTGTCGAACCAGCTTGCCCCGCAAGAGGGGCTGGTTGCGGCGCAACACAGCCTGACTTTCGCCGCCAATGGCTGGGTCGAACCAGCAACCGCGCCCAACTTTGGCCCGCTCAAGGTATTTTACCCCGGC…
AMR-116	CRE-43	U-8283	E.coli	15.365	Y	Y	NDM-positive	TCGAAGATGAAGGGAAGAGAACACACGCACAAGATTGAAGATGCCGGGTACCGGGGCAGTCGCTACCAACGGTCATGAGCGTCAGGGAGGGCGGCCGCGTGCTGTTGGTCGATACCGCCTGGACCGATGACCAGACCGCCCAGATCCTCAACTGGATCAAGCAGGAGATCAACCTGCCGGTCGCGCTGGCGGTGGTGACTCACGCGCATCAGGACAAGATGGGCGGTATGGACGCGCTGCATGCGGCGGGGATTGCGACTTATGCCAATGCGTTGTCGAACCAGCTTGCCCCGCAAGAGGGGCTGGTTGCGGCGCAACACAGCCTGACTTTCGCCGCCAATGGCTGGGTCGAACCAGCAACCGCGCCCAACTTTGGCCCGCTCAAGGTATTTTACCCCG…
AMR-117	CRE-44	U-8279	E.coli	6.85	Y	Y	NDM-positive	GTGGAGGCAGTATGTTTTGGCAGCACACTTTCCTATTCTCGACATGCCGGGTTTTCGGGGCAGTCGCTTTCCAACGGTTTGATCGTCAGGGATGGCGGCCGCGTTGCTGTTGGTCGATACCGCCTGGACCGATGACCAGACCGCCCAGATCCTCAACTGGATCAAGCAGGAGATCAACCTGCCGGTCGCGCTGGCGGTGGTGACTCACGCGCATCAGGACAAGATGGGCGGTATGGACGCGCTGCATGCGGCGGGGATTGCGACTTATGCCAATGCGTTGTCGAACCAGCTTGCCCCGCAAGAGGGGCTGGTTGCGGCGCAACACAGCCTGACTTTCGCCGCCAATGGCTGGGTCGAACCAGCAACCGCGCCCAACTTTGGCCCGCTCAAGGTATTTTA…
AMR-118	CRE-45	BF-1369	E.coli	35.985	Y	Y	NDM-positive	TCGGAAGGGGAGAGTCGCGAGACATATACAACCCGAAAGGGCGGGAATGGGGAGCGCACCACGGTACGAGCGAAGGGAGGGCGGCCGCGTGCTGGTGGTCGATACCGCCTGGACCGATGACCAGACCGCCCAGATCCTCAACTGGATCAAGCAGGAGATCAACCTGCCGGTCGCGCTGGCGGTGGTGACTCACGCGCATCAGGACAAGATGGGCGGTATGGACGCGCTGCATGCGGCGGGGATTGCGACTTATGCCAATGCGTTGTCGAACCAGCTTGCCCCGCAAGAGGGGATGGTTGCGGCGCAACACAGCCTGACTTTCGCCGCCAATGGCTGGGTCGAACCAGCAACCGCGCCCAACTTTGGCCCGCTCAAGGTATTTTACCCCGGCCCCGGCCA…
AMR-119	CRE-46	BA-6199	E.coli	15.57	Y	Y	NDM-positive	GCGATAGTGACGAGTCGAGAACACATATACAAGACCGAAAGGGCGGGAAAGGGGAGCGCATCAACGGTAAGAGCGTAGGGAGGGCGGCCGCGTGCTGTCGGTCGAGACCGCCTGGACCGAGGACCAGACCGCCCAGAGCCTCAACTGGATCAAGCAGGAGAGCAACCTGCCGGTCGCGCTGGCGGTGGTGACTCACGCGCATCAGGACAAGATGGGCGGTATGGACGCGCTGCATGCGGCGGGGATTGCGACTTATGCCAATGCGTTTGTCGAACCAGCTTGCCCCGCAAGAGGGGCTGGTTGCGGCGCAACACAGCCTGACTTTCGCCGCCAATGGCTGGGTCGAACCAGCAACCGCGCCCAACTTTGGCCCGCTCAAGGTATTTTACCCCGGCCCCG…
AMR-120	CRE-47	CT-743	Kleb	38.505	N	Y	NDM-positive		CTGCAGACTGACTTTCGCCGCCATGGCTGGGTCGAACCAGCAACCGCGCCCAACTTTGGCCCGCTCAAGGTATTTTACCCCGGCCCCGGCCACACCAGTGACAATATCACCGTTGGGATCGACGGCACCGACATCGCTTTTGGTGGCTGCCTGATCAAGGACAGCAAGGCCAAGTCGCTCGGCAATCTCGGTGATGCCGACAAA	CTCTTGCCCGCAGAGGGGCTGGTTGCGGCGCAACACAGCCTGACTTTCGCCGCCAATGGCTGGGTCGAACCAGCAACCGCGCCCAACTTTGGCCCGCTCAAGGTATTTTACCCCGGCCCCGGCCACACCAGTGACAATATCACCGTTGGGATCGACGGCACCGACATCGCTTTTGGTGGCTGCCTGATCAAGGACAGCAAGGCCAAGTCGCTCGGCAATCTCGGTGATGCCGACACTGAGCACTACGCCGCGTCAGCGCGCGCGTTTGGTGCGGCGTTCCCCAAGGCCAGCATGATCGTGATAGA
AMR-121	CRE-48	U-8344	Kleb	11.865	N	Y	NDM-positive		TGGGGGCAAAGTCCTGAACTTCTCGCCGCTCACTGATTTGCGTCGAAACCAGCAACCGCGCCCTACTTTGGAAAAAAAAGCAAGGTATTTTACCCCGGACCCGGTCACCCTTTTTTACAAATATCACCGTTGGGATCGACGGCACCGACATCGCTTTTGGTGGCTGCCTGATCAAGGACAGCAACCCCCTCGCTCGGATTTCTCCGACCTAATCC	CGGGCCAGCTTGCCCGCAGAGGGGCTGGTTGCGGCGCAACACAGCCTGACTTTCGCCGCCAATGGCTGGGTCGAACCAGCAACCGCGCCCAACTTTGGCCCGCTCAAGGTATTTTACCCCGGCCCCGGCCACACCAGTGACAATATCACCGTTGGGATCGACGGCACCGACATCGCTTTTGGTGGCTGCCTGATCAAGGACAGCAAGGCCAAGTCGCTCGGCAATCTCGGTGATGCCGACACTGAGCACTACGCCGCGTCAGCGCGCGCGTTTGGTGCGGCGTTCCCCAAGGCCAGCATGATCGTGATAA
AMR-122	CRE-49	U-8354	Kleb	24.38	Y	Y	NDM-positive	ACGATGATGAATGGCACTCGCAGCACACTCACGAAGATTCGACTTGCCGGGTAAAGGGGCAGTCGCTCACAACGGTCTTGATCGTCAGGGATGGCGGCCGCGTGCTGTTGGTCGATACCGCCTGGACCGATGACCAGACCGCCCAGATCCTCAACTGGATCAAGCAGGAGATCAACCTGCCGGTCGCGCTGGCGGTGGTGACTCACGCGCATCAGGACAAGATGGGCGGTATGGACGCGCTGCATGCGGCGGGGATTGCGACTTATGCCAATGCGTTGTCGAACCAGCTTGCCCCGCAAGAGGGGCTGGTTGCGGCGCAACACAGCCTGACTTTCGCCGCCAATGGCTGGGTCGAACCAGCAACCGCGCCCAACTTTGGCCCGCTCAAGGTATTTTACC…

### Sheet: discrepant samples
	F4 primer	F3 primer
AMR-95	AGACATTGCCCGCAGAGGGGCTGGTTGCGGCGCAACACAGCCTGACTTTCGCCGCCAATGGCTGGGTCGAACCAGCAACCGCGCCCAACTTTGGCCCGCTCAAGGTATTTTACCCCGGCCCCGGCCACACCAGTGACAATATCACCGTTGGGATCGACGGCACCGACATCGCTTTTGGTGGCTGCCTGATCAAGGACAGCAAGGCCAAGTCGCTCGGCAATCTCGGTGATGCCGACACTGAGCACTACGCCGCGTCAGCGCGCGCGTTTGGTGCGGCGTTCCCCAAGGCCAGCATGATCGTGATAAC	CCCGCAGGTTCTGAACGTTCACCGATAATGGCTGGAGTCGAACCGGCAACCGCGCCCAACTTTGGCCCGCTCAAGGTATGTTACCCCGGCCCCGGCCACTCCACTGACAATATCACCGTTGGGATCAACGGCACCGACATCGCTTTTGGTGGCTGCCTGATCGCGACAGCAAGGCCAATATCGCTCGGCAATCTCGGTGATGCCGACAAATGGCGCGGGTAAAGAAGGAGAGTTTCAGCACCTCCGGTACCAGCAGCACAAAGATCAGCGGCAGGAAGCCGATAATTAGCGACGCCCAGCGTGTGGCTCTGAATTCCTGGTCCGGCGTTGGGTTGCGCCATGGTACGTAAAAATCCTTCACCACCAGCGAGGCAATGGCCAGGGCTACGGTACTTACGC…
AMR-96	CGACTTGACCCGCAAGAGGGGCTGGTTGCGGCGCAACACAGCCTGACTTTCGCCGCCAATGGCTGGGTCGAACCAGCAACCGCGCCCAACTTTGGCCCGCTCAAGGTATTTTACCCCGGCCCCGGCCACACCAGTGACAATATCACCGTTGGGATCGACGGCACCGACATCGCTTTTGGTGGCTGCCTGATCAAGGACAGCAAGGCCAAGTCGCTCGGCAATCTCGGTGATGCCGACACTGAGCACTACGCCGCGTCAGCGCGCGCGTTTGGTGCGGCGTTCCCCAAGGCCAGCATGGATCGTGATAAAA	TGGGACAGAACTGAACTTTCGCCGCCATGGCTGGAGTCGAACCAGCAACCGCGCCCAACTTTGGCCCGCTCAAGGTATTTTACCCCGGCCCCGGCCACACCAGTGACAATATCACCGTTGGGATCGACGGCACCGACATCGCTTTTGGTGGCTGCCTGATCAAGGACAGCAAGGCCAAGTCGCTCGGCAATCTCGGTGATGCCGACAAATGGCGCGGGTAAAGAAGGAGAGTTTCAGCACCTCCGGTACCAGCAGCACAAAGATCAGCGGCAGGAAGCCGATAATTAGCGACGCCCAGCGTGTGGCTCTGAATTCCTGGTCCGGCGTTGGGTTGCGCCATGGTACGTAAAAATCCTTCACCACCAGCGAGGCAATGGCCAGGGCTACGGTACTTACGCT…
AMR-106	CCCGCCAAGAGGGGCTGGTTGCGGCGCAACACAGCCTGACTTTCGCCGCCAATGGCTGGGTCGAACCAGCAACCGCGCCCAACTTTGGCCCGCTCAAGGTATTTTACCCCGGCCCCGGCCACACCAGTGACAATATCACCGTTGGGATCGACGGCACCGACATCGCTTTTGGTGGCTGCCTGATCAAGGACAGCAAGGCCAAGTCGCTCGGCAATCTCGGTGATGCCGACACTGAGCACTACGCCGCGTCAGCGCGCGCGTTTGGTGCGGCGTTCCCCAAGGCCAGCATGATCGTGATAAA	GGGGACGGGCCTGACTTTCGCCGCCAATGGCTGGGTCGAACCAGCAACCGCGCCCAACTTTGGCCCGCTCAAGGTATTTTACCCCGGCCCCGGCCACACCAGTGACAATATCACCGTTGGGATCGACGGCACCGACATCGCTTTTGGTGGCTGCCTGATCAAGGACAGCAAGGCCAAGTCGCTCGGCAATCTCGGTGATGCCGACAAAT
AMR-109	TGCTTGACCGCAGAGGGGCTGGTTGCGGCGCAACACAGCCTGACTTTCGCCGCCAATGGCTGGGTCGAACCAGCAACCGCGCCCAACTTTGGCCCGCTCAAGGTATTTTACCCCGGCCCCGGCCACACCAGTGACAATATCACCGTTGGGATCGACGGCACCGACATCGCTTTTGGTGGCTGCCTGATCAAGGACAGCAAGGCCAAGTCGCTCGGCAATCTCGGTGATGCCGACACTGAGCACTACGCCGCGTCAGCGCGCGCGTTTGGTGCGGCGTTCCCCAAGGCCAGCATGGATCGTGATAACT	GGGGCAGCCGGAACGTTTCGCCGCCAATGGCTGGGTCGACACCAGCTAACCGCGCCCAACTCTTGGCCCGCTCAAGGTATTTTACCCCGGCCCCGGCCACACCACTGACAATATCACCGTTGGGATCGACGGCACCGACATCGCTTTTGGTGGCTGCCTGATCAAGGACAGCAAGGCCAAGTCGCTCGAGCACATCATCAGGTGATGCCGACAAATGGCGC
AMR-120	CTCTTGCCCGCAGAGGGGCTGGTTGCGGCGCAACACAGCCTGACTTTCGCCGCCAATGGCTGGGTCGAACCAGCAACCGCGCCCAACTTTGGCCCGCTCAAGGTATTTTACCCCGGCCCCGGCCACACCAGTGACAATATCACCGTTGGGATCGACGGCACCGACATCGCTTTTGGTGGCTGCCTGATCAAGGACAGCAAGGCCAAGTCGCTCGGCAATCTCGGTGATGCCGACACTGAGCACTACGCCGCGTCAGCGCGCGCGTTTGGTGCGGCGTTCCCCAAGGCCAGCATGATCGTGATAGA	CTGCAGACTGACTTTCGCCGCCATGGCTGGGTCGAACCAGCAACCGCGCCCAACTTTGGCCCGCTCAAGGTATTTTACCCCGGCCCCGGCCACACCAGTGACAATATCACCGTTGGGATCGACGGCACCGACATCGCTTTTGGTGGCTGCCTGATCAAGGACAGCAAGGCCAAGTCGCTCGGCAATCTCGGTGATGCCGACAAA
